# Enhanced HIV-1 Control After Antibody Therapy is Associated with Autologous Antibodies and Reservoir Clearance in the RIO trial

**DOI:** 10.1101/2025.11.03.25339415

**Authors:** Marcilio J. Fumagalli, Anna Kaczynska, Marius Allombert, Ágata Lopes-Ribeiro, Mariângela de Oliveira Silva, Brianna J. Hernandez, Christy Lavine, Sebastian M. Espinosa, Helen Brown, Hanna Box, Emanuela Falaschetti, Louise-Rae Cherrill, Tamara Elliott, Ming Lee, Julie Fox, Sarah Pett, Amanda Clarke, Alison Uriel, Ole Sogaard, Rebecca Sutherland, Marta Boffito, Sabine Kinloch-Loes, Chloe Orkin, Simon Collins, Panagiota Zacharopoulou, Nicola Robison, Cintia Bittar, Thiago Oliveira, Anna Gazumyan, Mila Jankovic, Michael S. Seaman, John Frater, Marina Caskey, Sarah Fidler, Michel C. Nussenzweig

**Affiliations:** Laboratory of Molecular Immunology, The Rockefeller University, New York, NY USA; Humoral Immunology Unit, Institute Pasteur, Université Paris Cité, Paris, France; Laboratory of Basic and Applied Virology, Microbiology department, Institute of Biological Sciences, Federal University of Minas Gerais, Belo Horizonte, MG, Brazil; Laboratory of Antigen Targeting to Dendritic Cells, Parasitology Department, University of São Paulo, São Paulo, SP, Brazil; Center for Virology and Vaccine Research, Beth Israel Deaconess Medical Center, Harvard Medical School, Boston, MA, USA; Nuffield Department of Medicine, University of Oxford, Oxford, UK and the Oxford NIHR Biomedical Research Centre, Oxford, UK; School of Public Health, Imperial Clinical Trials Unit, Imperial College London, London, UK; NIHR Imperial Biomedical Research Centre, Imperial College London, London, UK; Department of Infectious Disease, Imperial College London, London, UK; Guy’s and St Thomas Hospital NHS Foundation Trust, London, UK; University College London, London, UK; Central and Northwest London NHS Foundation Trust, London, UK; University Hospitals Sussex NHS Foundation Trust, Brighton, UK; Brighton & Sussex Medical School, Brighton, UK; Manchester University NHS Foundation Trust, Manchester, UK; Department of Clinical Medicine, Aarhus University Hospital, Aarhus, Denmark; Western General Hospital, NHS Lothian Trust, Edinburgh, UK; Chelsea and Westminster Hospital, London, UK; Royal Free London NHS Foundation Trust, London, UK; Queen Mary University of London, London, UK; Barts Health NHS Trust, London, UK; HIV i-Base, London, UK; Department of Genetics, Ribeirao Preto Medical School, University of Sao Paulo, Ribeirão Preto, SP, Brazil; NIHR Oxford Biomedical Research Centre, University of Oxford, Oxford, UK; Howard Hughes Medical Institute, The Rockefeller University, New York, NY, USA

## Abstract

RIO is an ongoing double blind randomized placebo controlled human trial in which participants that started antiretroviral therapy (ART) during primary or early-stage infection underwent treatment interruption and were randomly assigned to a group receiving one or two doses of two long acting broadly neutralizing antibodies 3BNC117-LS and 10-1074-LS (Arm A, n = 34), or saline (Arm B, n = 34). The primary clinical study met its primary endpoint and was published elsewhere, demonstrating significantly delayed viral rebound and prolonged ART-free control in participants receiving bNAbs compared to placebo. The infusions were generally safe and well tolerated. Here we report on pre-specified secondary analyses examining viral rebound, antibody sensitivity, and reservoir dynamics, as well as exploratory analyses of rebound virus evolution and autologous antibody activity. Pre-infusion reservoir measurements showed low levels of intact proviral HIV-1 DNA in circulating CD4+ T cells in both arms. The rebounding viruses in participants that received the antibodies, showed significant selection for resistance to 10-1074-LS but not to 3BNC117-LS. Notably, there was a significant correlation between greater initial reservoir sensitivity to autologous antibodies and to 10-1074 and time to rebound. Finally, comparison of pre-infusion and pre-rebound HIV-1 proviral reservoir showed a decrease in intact but not defective proviruses in Arm A but not in Arm B. Together, these findings suggest that baseline humoral immunity and prolonged exposure to LS-bNAbs may shape post-treatment viral rebound dynamics in individuals that initiate ART during primary infection.

ClinicalTrials.gov identifier: NCT04319367
