## Supplementary Table 1 for "Enhanced HIV-1 Control After Antibody Therapy is Associated with Autologous Antibodies and Reservoir Clearance in the RIO trial"

### Sheet: Table 01
Characteristic	Arm A: bNAbs (n=34)	Arm B: Placebo (n=34)	All (n=68)
Age, years (Median, IQR)	36 (31, 44)	42 (33, 51)	40 (32, 46)
Male sex assigned at birth, n (%)	34 (100.0%)	34 (100.0%)	68 (100.0%)
Asian or Asian British, n (%)	3 (8.8%)	0 (0.0%)	3 (4.4%)
Black or Black British, n (%)	1 (2.9%)	2 (5.9%)	3 (4.4%)
White ethnicity, n (%)	28 (82.4%)	30 (88.2%)	58 (85.3%)
Other ethnicity, n (%)	2 (5.9%)	2 (5.9%)	4 (5.9%)
Baseline CD4 count, cells/µL (Median, IQR)	742 (657, 937)	810 (596, 986)	776 (626, 963)
HIV clade B, n (%)	19 (76.0%)	21 (84.0%)	40 (80.0%)
Non-B clade, n (%)	6 (24.0%)	4 (16.0%)	10 (20.0%)
Clade information unavailable, n	9	9	18
Duration on ART prior to enrolment, years (Median, IQR)	5 (3–6)	5 (4–7)	5 (4–7)
Primary HIV infection, n (%)	32 (94%)	30 (88%)	62 (91%)
Early HIV infection, n (%)	2 (6%)	4 (12%)	6 (9%)
