## Supplementary Table 2 for "Enhanced HIV-1 Control After Antibody Therapy is Associated with Autologous Antibodies and Reservoir Clearance in the RIO trial"

### Sheet: Table 02
				Baseline reservoir					After bNAbs infusion
Group	Participant ID	Time on ART (years)	Time to ART restart (weeks)	IPDA		Q4PCR			Time post-infusion (weeks)	IPDA			Time post-infusion (weeks)	Q4PCR
				Intacts/10^6 CD4 T cells	Defectives/10^6 CD4 T cells	Intacts/10^6 CD4 T cells	Defectives/10^6 CD4 T cells			Intacts/10^6 CD4 T cells	Defectives/10^6 CD4 T cells			Intacts/10^6 CD4 T cells	Defectives/10^6 CD4 T cells
Arm A	3	7	25	5.1	180.8	0	0.72
	4	5	28	23.2	1767.8	0.25	12.4		44	0.1	681.898		44	0	4.28
	5	3	17	0.1	305.61	0.56	8.16
	7	5	48	112.18	532.7	0.38	7.81		64	17.0079	576.95
	8	6	78	21.9	314.4	0	24.31		95	6.18453	94.1552		28	0	13.89
	15	7	194	11.7	314.4	0.3	4.02		62	6.92481	502.917		62	0	0.36
	17	5	67	19.55	860.375	0	6.11		84	11.3572	260.325			n.d.	n.d.
	18	1	44	42.2	37.2	0.33	4.56		63	10.2538	128.398		63	0	0.74
	19	6	18	0.1	644.1	0.25	19.35
	21	6	113	62.2	105.9	1.52	7.38		78	0.1	1004.9		78	0.2	3
	22	5	11	N.D.	N.D.	0	8.74
	24	8	97	51.06	48.72	0.4	5.61		58	0.1	216.7		25	0	1.64
	25	3	3 (withdrew)	N.D.	N.D.	0	0.65
	27	6	67	22.92	402.44	0	2.04		33	17.6	1370.7			n.d.	n.d.
	31	5	19	9.18	202.691	0	7.02		35	0.1	84.8029			n.d.	n.d.
	32	8	122	361.2	1744.6	37.14	30.34		49	267.753	635.077		49	38.83	10.42
	33	4	10	94	366.5	2.37	19.89		27	107.729	2577.03			n.d.	n.d.
	37	not available	15	29.8	184.8	0	1.45		24	0.1	793.042			n.d.	n.d.
	39	5	96	43.5	453.7	0	3.65		20	27.9157	426.922			n.d.	n.d.
	40	3	76	3.73	125.63	0	0.1		63	0.1	174.097			n.d.	n.d.
	41	9	14 (withdrew)	0.1	61.8	0	0.65
	44	3	44	0.1	46.7	0	0.1		60	8.54	204.08			n.d.	n.d.
	46	6	124	21.8	1702.6	0	0.36		39	11.0788	2044.15			n.d.	n.d.
	48	4	117	13.3	114	1.7	6.8		80	9.33538	111.51		20	0.8	2
	50	2	39 (withdrew)	136.86	519.54	0	0.13		27	21.31	949.54			n.d.
	51	2	22 (death)	22.85	104.85	1.81	57.52
	54	5	33	0.1	78.1	N.D.	N.D.
	55	1	20	12.53	308.51	2.4	4.01		37	9.986	713.748		37	0	0
	57	12	104	0.1	888.2	N.D.	N.D.		57	5.79263	121.046			n.d.	n.d.
	59	10	40	32.06	454.93	0.19	0.39
	62	4	98	16.38	249.58	N.D.	N.D.
	63	2	12 (withdrew)	179.2	32235.4	0	0.25
	65	9	19	0.1	655.2	N.D.	N.D.
	67	4	39	22.64	343.43	0	3.21		54	11.65	93.43			n.d.	n.d.
									After treatment interruption
									Time post-ATI (weeks)	IPDA
										Intacts/10^6 CD4 T cells	Defectives/10^6 CD4 T cells
Arm B	1	8	5	0.1	84.83	0.47	26.5152
	2	5	10	27.7	439.921	6.51	301.107
	6	5	5	14.5	141.39	1.3	10.9747
	9	6	6	N.D.	N.D.	0	9.32018
	10	9	6	106.6	3487.7	0	26.9097		37	38.9	1021.99
	11	3	8	N.D.	N.D.	N.D.	N.D.
	12	4	7	20.56	114.03	7.54	81.1782		70	9.45347	95.0077
	13	11	164+	0.1	1247.53	0	8.55655		92	0.1	398.962
	14	4	12	N.D.	N.D.	2.1	6.57618
	16	4	10	30.06	31.1885	0	0.631313		78	19.03	64.68
	20	7	170+	N.D.	N.D.	0	0.173611
	23	6	6	N.D.	N.D.	2.13	12.3106
	26	8	9	10	2079.02	0	0.98536		70	0.1	484.9
	28	3	3	64.1	808.434	0.23	4.07609		26	44.38	629.94
	29	4	4	0.1	152.3	0	5.56753		53	14.6	68.4
	30	5	9	0.1	236.8	0	0		30	4.03	820.93
	34	6	8	42.3	229.429	0	52.9891		57	49.42	411.96
	35	6	6	25.6	200.261	0.83	30.8333		14	44.7	309.9
	36	6	10	3.75	118.789	N.D.	N.D.		58	1.96	111.28
	38	4	5	136.7	8620.41	0	10.85		59	76.91	371.5
	42	7	10	21.1	142.629	0	1.15741		56	8.66	238.11
	43	2	6	0.1	1687.98	0	7.67544
	45	4	10	6.3	66.5411	0	2.53378		31	0	98.08
	47	12	7	0.1	28.609	0	0.50813		63	12.6	44.4
	49	5	9	31.5	163.996	0	6.58701		64	7.63	267.32
	52	3	13	103.6	8767.41	0	0
	53	7	9	0.1	121.437	N.D.	N.D.		57	12	73.85
	56	6	5	75.9	3701.47	0.5	30.2579
	58	5	5	78	5777.18	3.85	4.75543
	60	not available	9	872	9580.62	0.71	13.9678
	61	4	48 (no ART criteria)	12.1	143.45	N.D.	N.D.		57	49.11	329.15
	64	not available	50 (no ART criteria)	62.44	446.64	N.D.	N.D.
	66	9	14	0.1	545.657	N.D.	N.D.		52	28.05	197.05
	68	11	4	15.89	287.395	0	0.4		27	61.98	211.08
