## Supplementary Table 5 for "Enhanced HIV-1 Control After Antibody Therapy is Associated with Autologous Antibodies and Reservoir Clearance in the RIO trial"

### Sheet: Table 05
		Reservoir				Rebound
Group	Participant ID	IC80				IC80
		Autologous IgG	3BNC117	10-1074		Autologous IgG	3BNC117	10-1074
Arm A	P03 - 001-004	n.d.	n.d.	n.d.		n.d.	0.350599	0.318679
	P04 - 001-005	>500	0.847	0.586		n.d.	n.d.	n.d.
	P05 - 001-008	>500	0.59	50		n.d.	50	50
	P07 - 001-010	>500	0.214	0.01		>500	0.153364	50
	P08 - 001-012	n.d.	n.d.	n.d.		>500	0.113248	21.9693
	P15 - 003-003	3.66	0.025152	0.006257		n.d.	n.d.	n.d.
	P17 -004-001	n.d.	n.d.	n.d.		n.d.	1.4401	50
	P18 - 004-003	>500	50	0.013		n.d.	n.d.	n.d.
	P19 - 007-001	>500	1.584	0.058		>500	0.751751	50
	P21 - 005-001	102.78	0.044435	0.013454		n.d.	n.d.	n.d.
	P22 - 003-002	n.d.	n.d.	n.d.		394.71	50	0.83409
	P24 - 003-006	240.22	0.082401	0.011314		346.57	0.187	50
	P27 - 001-018	n.d.	n.d.	n.d.		n.d.	0.180416	47.9797
	P31 - 006-003	n.d.	n.d.	n.d.		n.d.	0.772858	29.1472
	P32 - 008-001	28.72	2.08298	0.00265		n.d.	0.524551	0.008
	P33 - 001-021	>500	0.448602	0.812587		>500	0.951472	50
	P37 - 003-009	>500	0.615	1.3		>500	0.222391	0.907957
	P39 - 003-010	n.d.	n.d.	n.d.		>500	3.74833	50
	P40 - 007-003	n.d.	n.d.	n.d.		n.d.	0.119435	50
	P44 - 008-011	n.d.	n.d.	n.d.		n.d.	0.60629	50
	P48 - 008-013	9.74	0.164	0.003		n.d.	n.d.	n.d.
	P54 - 001-032	n.d.	n.d.	n.d.		n.d.	0.169959	50
	P55 - 007-014	19.58	1.011	0.112		n.d.	6.60455	50
	P59 - 007-016	>500	0.552	19.864		>500	50	50
Arm B	P1 - 001-002	>500	2.97785	0.073164		>500	13.3327	0.013
	P2 - 001-003	459.33	0.201	0.024		>500	0.773332	0.252667
	P6 - 001-009	>500	50	50		>500	4.39597	39.844
	P9 - 001-013	n.d.	n.d.	n.d.		n.d.	0.0424	0.0291513
	P10 - 001-020	n.d.	n.d.	n.d.		n.d.	1.37622	0.281667
	P11 - 002-001	n.d.	n.d.	n.d.		n.d.	0.302465	0.5785
	P12 - 002-004	249.725	0.998	9.195		>500	0.424945	35.467
	P14 - 003-001	>500	0.0613392	0.766619		>500	0.0210061	10.241
	P16 - 003-004	n.d.	n.d.	n.d.		>500	0.0216016	0.019
	P23 - 003-005	>500	1.02467	0.0351272		>500	0.850237	0.0255625
	P34 - 007-007	n.d.	n.d.	n.d.		n.d.	1.06791	0.772444
	P35 - 008-004	n.d.	n.d.	n.d.		n.d.	n.d	n.d
	P43 - 006-010	n.d.	n.d.	n.d.		>500	0.328813	0.0407369
	P56 - 001-033	235.715	0.337	0.021		>500	1.35144	0.0408333
	P58 - 002-011	>500	0.355	0.018		>500	0.581624	0.03675
	P60 - 003-018	>500	0.251	0.363		>500	0.325657	0.532286
	n.d. = not done
