## Supplementary Table 6 for "Enhanced HIV-1 Control After Antibody Therapy is Associated with Autologous Antibodies and Reservoir Clearance in the RIO trial"

### Sheet: Table 06
Pariticipant	ID	Week	3BNC117 (ug/ml)	10-1074 (ug/ml)
003-003	P15	101	0.954	1.382
005-001	P21	103	1.017	1.778
008-001	P32	123	0.039	0.139
003-012	P46	104	0.236	0.338
008-013	P48	105	0.362	0.954
001-031	P57	97	0.562	1.059
011-003	P62	96	1.203	1.639
