## Supplementary Table 7 for "Enhanced HIV-1 Control After Antibody Therapy is Associated with Autologous Antibodies and Reservoir Clearance in the RIO trial"

### Sheet: Table 07
Model	Predictor	Hazard Ratio (per 1 SD ↑ resistance)	95% CI	p
Univariable	Autologous Ab	2.82	1.11–7.18	0.03
	10-1074	2.61	1.33–5.14	0.005
	3BNC117	1.49	0.95–2.35	0.08
anAb + 10-1074	Autologous Ab	2.07	0.79–5.46	0.14
	10-1074	1.99	0.95–4.19	0.07
anAb + 3BNC117	Autologous Ab	2.67	1.02–6.99	0.046
	3BNC117	1.29	0.80–2.07	0.3
10-1074 + 3BNC117	10-1074	2.68	1.29–5.59	0.008
	3BNC117	1.5	0.88–2.55	0.14
anAb + 10-1074 + 3BNC117	Autologous Ab	1.9	0.69–5.28	0.22
	10-1074	2.11	0.95–4.71	0.07
	3BNC117	1.35	0.78–2.32	0.28
